# Distinct smell and taste disorder phenotype of post-acute COVID-19 sequelae

**DOI:** 10.1101/2022.06.02.22275932

**Authors:** Verena Rass, Piotr Tymoszuk, Sabina Sahanic, Beatrice Heim, Dietmar Ausserhofer, Anna Lindner, Mario Kofler, Philipp Mahlknecht, Anna Boehm, Katharina Hüfner, Alex Pizzini, Thomas Sonnweber, Katharina Kurz, Bernhard Pfeifer, Stefan Kiechl, Marina Peball, Philipp Kindl, Lauma Putnina, Elena Fava, Atbin Djamshidian, Andreas Huber, Christian J. Wiedermann, Barbara Sperner-Unterweger, Ewald Wöll, Ronny Beer, Alois Josef Schiefecker, Rosa Bellmann-Weiler, Herbert Bachler, Ivan Tancevski, Bettina Pfausler, Giuliano Piccoliori, Klaus Seppi, Günter Weiss, Judith Löffler-Ragg, Raimund Helbok

**Affiliations:** Department of Neurology, Medical University of Innsbruck, Innsbruck, Austria; Data Analytics As a Service Tirol, Innsbruck, Austria; Department of Internal Medicine II, Medical University of Innsbruck, Innsbruck Austria; Institute of General Practice and Public Health, Claudiana College of Health Professions, Bolzano, Italy; Department of Psychiatry, Psychotherapy, Psychosomatics and Medical Psychology, University Hospital for Psychiatry II, Medical University of Innsbruck, Innsbruck, Austria; Tyrolean Federal Institute for Integrated Care, Innsbruck, Austria; Division for Health Networking and Telehealth, Biomedical Informatics and Mechatronics, UMIT, Hall in Tyrol, Austria; Department of Internal Medicine, St. Vinzenz Hospital, Zams, Austria; Institute of General Medicine, Medical University of Innsbruck, Innsbruck, Austria

**Keywords:** olfactory dysfunction, COVID-19, long COVID, mental health, quality of life

## Abstract

**Background:** Olfactory dysfunction (OD) often accompanies acute coronavirus disease 2019 (COVID-19) and its sequelae. Herein, we investigated OD during COVID-19 recovery in the context of other symptoms, quality of life, physical and mental health.

**Methods:** Symptom recovery patterns were analyzed in a bi-national, ambulatory COVID-19 survey (n = 906, ≥ 90 days follow-up) and a multi-center observational cross-sectional cohort of ambulatory and hospitalized individuals (n = 108, 360 days follow-up) with multi-dimensional scaling, association rule mining and partitioning around medoids clustering.

**Results:** Both in the ambulatory collective (72%, n = 655/906) and the cross-sectional ambulatory and hospitalized cohort (41%, n = 44/108) self-reported OD was frequent during acute COVID-19, displayed a slow recovery pace (ambulatory: 28 days, cross-sectional: 90 days median recovery time) and commonly co-occurred with taste disorders. In the ambulatory collective, a predominantly young, female, comorbidity-free group of convalescents with persistent OD and taste disorder (>90 days) was identified. This post-acute smell and taste disorder phenotype was characterized by a low frequency of other leading post-acute symptoms including fatigue, respiratory and neurocognitive complaints. Despite a protracted smell and taste dysfunction, this subset had high ratings of physical performance, mental health, and quality of life.

**Conclusion:** Our results underline the clinical heterogeneity of post-acute COVID-19 sequelae calling for tailored management strategies. The persistent smell and taste disorder phenotype may represent a distinct COVID-19 recovery pathway characterized by a good recovery of other COVID-19 related symptoms.

**Study registration:** ClinicalTrials.gov: NCT04661462 (ambulatory collective), NCT04416100 (cross-sectional cohort).
