## Supplementary Tables for "Distinct smell and taste disorder phenotype of post-acute COVID-19 sequelae"

### Sheet: Table S1
Variable name	Variable label	Unit	Stratification	Description
ID	Patient ID			patient ID
cohort	Cohort			Study cohort
acute_covid	Acute COVID-19 symptoms			Acute COVID-19 symptoms (first two weeks)
sex	Sex			participant’s sex
age	Age	years		Participant’s age at survey completion
bmi_class_before	BMI before COVID-19		0, 25, 30, Inf	Body mass index class before COVID-19
cohabitants	Household size	persons		Household size in persons
household_size	Household size		0, 1, 2, Inf	Household size class: single, pair or bigger
education_class	Education			Tertiary vs. non-tertiary education
employment_before	Employment status			Employment status before COVID-19
employment_sector	Employment sector			Employment sector
obs_time	Observation time			Observation time: test to survey completion
smoking	Smoking history			Smoking history before COVID-19
comorb_present	Comorbidity			At least one comorbidity present
comorb_sum	Sum of co-morbidities			Sum of the co-morbidities queried in the survey
hypertension	Hypertension			Hypertension before acute COVID-19
heart_circulation	Cardiovascular disease			Cardiovascular disease before acute COVID-19
diabetes	Diabetes			Diabetes before acute COVID-19
lung	Pulmonary disease			Pulmonary disease before COVID-19
gastrointenstinal	Gastrointestinal disease			Gastrointestinal disease before COVID-19
malignancy	Malignancy			Malignancy before acute COVID-19
hay_fever	Hay fever/allergy			Hay fever or allergy before acute COVID-19
autoimmunity	Autoimmunity			Autoimmune disease before acute COVID-19
frequent_flu_like	Freq. resp. infections			Frequent upper respiratory tract infections (more than two per year) before COVID-19
two_plus_infections_antibiotics	Freq. bact. Infections			Frequent bacterial infections requiring antibiotic treatment (more than two per year) before COVID-19
depression_burnout	Pre-CoV depression/anxiety			Depression, anxiety or burnout before acute COVID-19
insomnia	Pre-CoV sleep disorders			Sleep disorders before COVID-19
night_dyspnoe	Sleep apnea			Night apnea before COVID-19
bruxism	Bruxism			Bruxism before COVID-19
pins_needles_feet	Feet paresthesia			Feet/leg paresthesia before acute COVID-19
daily_medication	Daily medication			Daily medication class, number of drugs taken daily before COVID-19
cov_outbreak	SARS-CoV2 outbreak			Infection during the spring 2020, summer/fall 2020, winter/spring 2021
illness_feeling	Severe illness feeling			Subjective feeling of acute infection
sum_symptoms_acute	# acute symptoms			Sum of acute symptoms (first two weeks)
sum_symptoms_long	# persistent symptoms			Sum of persistent symptoms (4 weeks and longer)
weight_loss_kg	Weight loss	kg		Weight loss during/after acute COVID-19
hair_loss	Hair loss			Hair loss during/after acute COVID-19
incomplete_covelescence	Incomplete recovery			Self-perceived incomplete convalescence
perf_impairment	Physical performance loss	percent		Percent loss of physical performance after COVID-19 as compared with the time before
new_medication_fup	New medication after COVID-19			New medication after COVID-19
rehabilitation_fup_needed	Subjective need for rehabilitation			Self-reported need for rehabilitation after COVID-19
phq_anxiety_score	ANX score			Anxiety score
phq_depression_score	DPR score			Depression score
stress_score	Stress score			Stress score
mental_health_score	OMH score			Overall mental health score
life_quality_score	QoL score			Quality of life score
fever	Fever			Fever
ague	Shivering			Shivering
sore_throat	Sore throat			Sore throat
running_nose	Running nose			Running nose
fatigue	Fatigue			Fatigue
dry_cough	Dry cough			Dry cough
wet_cough	Wet cough			Wet cough
breath_short	Tachypnea			Tachypnea
dyspnoe	Dyspnea			Dyspnea
chest_pain	Chest pain			Chest pain
tachycardia	Tachycardia			Tachycardia
extrasystole	Palpitations			Palpitations
joint_pain	Joint pain			Joint pain
bone_pain	Bone pain			Bone pain
muscle_pain	Muscle pain			Muscle pain
abdominal_pain	Abdominal pain			Abd. pain
nausea	Nausea			Nausea
vomiting	Vomiting			Vomiting
dim_appetite	Dim. appetite			Dim. appetite
diarrhea	Diarrhea			Diarrhea
dizziness	Dizziness			Dizziness
anosmia	Hypo/anosmia			Hyposmia/anosmia
taste_loss	Hypo/ageusia			Hypogeusia/ageusia
confusion	Confusion			Confusion
tingle_feet	Tingling feet			Tingling feet
tingle_hands	Tingling hands			Tingling hands
ache_feet	Burning feet			Burning feet
ache_hands	Burning hands			Burning hands
numb_feet	Numb feet			Numb feet
numb_hands	Numb hands			Numb hands
unhandiness_walk	Imp. walk			Imp. walk
unhandiness_micromotor	Imp. FMS			Imp. f. m. s.
sleep_prob	Sleeplessness			Sleeplessness
fatigue_day	Tiredness at day			Tiredness at day
imp_concentration	Imp. concentration			Imp. concentration
forgetfulness	Forgetfulness			Forgetfulness
swelling	Swelling			Swelling
blue_fingers	Blue fingers/toes			Blue fingers/toes
urticaria	Urticaria			Urticaria
blister_rash	Blistering rash			Blistering rash
net_rash	Marmorated skin			Bl. marm. skin.
red_eyes	Red eyes			Red eyes

### Sheet: Table S2
Variable name	Variable label	Unit
ID
time_numeric	Time post diagnosis	days
sex	Sex
age	Age	years
weight_class	Weight class
comorb_present	Comorbidity present	%
no_comorb	# comorbidities
endometabolic_comorb	Metabolic disease	%
hypertension_comorb	Hypertension	%
cardiovascular_comorb	CVD	%
diabetes_comorb	Diabetes	%
pulmonary_comorb	Pulmonary disease	%
gastro_comorb	GID	%
malingancy_comorb	Malignancy	%
immdef_comorb	Immune deficiency	%
cat_WHO	COVID-19 severity
sleep_sympt	Sleep problems	%
dyspnoe_sympt	Dyspnea	%
cough_sympt	Cough	%
fever_sympt	Fever	%
night_sweat_sympt	Night sweat	%
gastro_sympt	Gastrointestinal	%
anosmia_sympt	Hypo/anosmia	%
fatigue_sympt	Reduced performance	%

### Sheet: Table S3
Cohort	Time	Symptoms	Support	Confidence	Lift
IT	long COVID	{Hypo/ageusia} → {Hypo/anosmia}	0.337	0.935	2.39
IT	long COVID	{Hypo/anosmia} → {Hypo/ageusia}	0.337	0.862	2.39
AT	long COVID	{Hypo/ageusia} → {Hypo/anosmia}	0.328	0.918	2.29
AT	long COVID	{Hypo/anosmia} → {Hypo/ageusia}	0.328	0.818	2.29
IT	long COVID	{Forgetfulness} → {Imp. concentration}	0.253	0.878	2.64
AT	long COVID	{Fatigue, Imp. concentration} → {Tiredness at day}	0.251	0.945	2.05
AT	long COVID	{Tachypnea, Tiredness at day} → {Fatigue}	0.251	0.902	2
IT	long COVID	{Hypo/ageusia, Tiredness at day} → {Hypo/anosmia}	0.239	0.944	2.41
IT	long COVID	{Hypo/anosmia, Tiredness at day} → {Hypo/ageusia}	0.239	0.927	2.57
IT	long COVID	{Fatigue, Hypo/ageusia} → {Hypo/anosmia}	0.237	0.944	2.41
IT	long COVID	{Fatigue, Hypo/anosmia} → {Hypo/ageusia}	0.237	0.918	2.55
IT	long COVID	{Tiredness at day, Forgetfulness} → {Imp. concentration}	0.234	0.943	2.84
IT	long COVID	{Fatigue, Forgetfulness} → {Imp. concentration}	0.225	0.906	2.72
AT	long COVID	{Hypo/ageusia, Tiredness at day} → {Hypo/anosmia}	0.215	0.92	2.29
AT	long COVID	{Hypo/anosmia, Tiredness at day} → {Hypo/ageusia}	0.215	0.844	2.36
IT	long COVID	{Fatigue, Hypo/ageusia,Tiredness at day} → {Hypo/anosmia}	0.213	0.948	2.42
IT	long COVID	{Fatigue, Hypo/anosmia,Tiredness at day} → {Hypo/ageusia}	0.213	0.929	2.57
AT	long COVID	{Forgetfulness} → {Imp. concentration}	0.2	0.857	2.67
AT	long COVID	{Tachypnea, Imp. concentration} → {Fatigue}	0.196	0.913	2.02
AT	long COVID	{Fatigue, Hypo/anosmia} → {Hypo/ageusia}	0.192	0.836	2.34
AT	long COVID	{Tachypnea, Tiredness at day,Imp. concentration} → {Fatigue}	0.184	0.946	2.1
AT	long COVID	{Fatigue, Hypo/anosmia,Hypo/ageusia} → {Tiredness at day}	0.177	0.924	2
AT	long COVID	{Fatigue, Hypo/anosmia,Tiredness at day} → {Hypo/ageusia}	0.177	0.859	2.41
AT	long COVID	{Tiredness at day, Forgetfulness} → {Imp. concentration}	0.175	0.903	2.81
AT	long COVID	{Fatigue, Forgetfulness} → {Imp. concentration}	0.171	0.953	2.97
AT	long COVID	{Fatigue, Forgetfulness} → {Tiredness at day}	0.169	0.942	2.04
IT	long COVID	{Fatigue, Joint pain} → {Muscle pain}	0.164	0.833	3.87
IT	long COVID	{Fatigue, Muscle pain} → {Joint pain}	0.164	0.805	3.73
AT	long COVID	{Dyspnea} → {Tachypnea}	0.163	0.951	2.55
IT	long COVID	{Bone pain} → {Joint pain}	0.162	0.92	4.27
AT	long COVID	{Tiredness at day, Imp. concentration,Forgetfulness} → {Fatigue}	0.161	0.917	2.03
IT	long COVID	{Confusion} → {Imp. concentration}	0.159	0.932	2.8
IT	long COVID	{Bone pain} → {Muscle pain}	0.157	0.893	4.15
IT	long COVID	{Hypo/anosmia, Imp. concentration} → {Hypo/ageusia}	0.157	0.918	2.54
IT	long COVID	{Fatigue, Bone pain} → {Joint pain}	0.155	0.93	4.31
AT	long COVID	{Hypo/ageusia, Imp. concentration} → {Tiredness at day}	0.154	0.937	2.03
AT	long COVID	{Hypo/ageusia, Imp. concentration} → {Hypo/anosmia}	0.152	0.924	2.31
AT	long COVID	{Hypo/anosmia, Imp. concentration} → {Hypo/ageusia}	0.152	0.83	2.32
IT	long COVID	{Fatigue, Bone pain} → {Muscle pain}	0.152	0.915	4.25
IT	long COVID	{Joint pain, Tiredness at day} → {Muscle pain}	0.152	0.812	3.77
IT	long COVID	{Tachypnea, Forgetfulness} → {Imp. concentration}	0.152	0.942	2.83
IT	long COVID	{Tachypnea, Imp. concentration} → {Forgetfulness}	0.152	0.878	3.05
IT	long COVID	{Fatigue, Joint pain,Tiredness at day} → {Muscle pain}	0.152	0.844	3.92
IT	long COVID	{Hypo/ageusia, Tiredness at day,Imp. concentration} → {Hypo/anosmia}	0.152	0.956	2.44
AT	long COVID	{Fatigue, Hypo/anosmia,Imp. concentration} → {Tiredness at day}	0.148	0.973	2.11
IT	long COVID	{Fatigue, Confusion} → {Imp. concentration}	0.148	0.955	2.87
IT	long COVID	{Fatigue, Hypo/anosmia,Imp. concentration} → {Hypo/ageusia}	0.148	0.926	2.57
AT	long COVID	{Chest pain, Tiredness at day} → {Fatigue}	0.146	0.933	2.07
IT	long COVID	{Confusion} → {Forgetfulness}	0.145	0.849	2.95
IT	long COVID	{Joint pain, Bone pain} → {Muscle pain}	0.145	0.899	4.17
IT	long COVID	{Bone pain, Muscle pain} → {Joint pain}	0.145	0.925	4.29
IT	long COVID	{Joint pain, Muscle pain} → {Bone pain}	0.145	0.861	4.9
IT	long COVID	{Tachypnea, Tiredness at day,Forgetfulness} → {Imp. concentration}	0.145	0.969	2.91
AT	long COVID	{Tachypnea, Hypo/ageusia} → {Hypo/anosmia}	0.144	0.945	2.36
AT	long COVID	{Hypo/anosmia, Hypo/ageusia,Imp. concentration} → {Tiredness at day}	0.144	0.945	2.05
AT	long COVID	{Hypo/ageusia, Tiredness at day,Imp. concentration} → {Hypo/anosmia}	0.144	0.932	2.33
AT	long COVID	{Hypo/anosmia, Tiredness at day,Imp. concentration} → {Hypo/ageusia}	0.144	0.862	2.42
IT	long COVID	{Confusion, Forgetfulness} → {Imp. concentration}	0.143	0.984	2.96
IT	long COVID	{Confusion, Imp. concentration} → {Forgetfulness}	0.143	0.897	3.11
IT	long COVID	{Confusion, Tiredness at day} → {Imp. concentration}	0.143	0.968	2.91
IT	long COVID	{Bone pain, Tiredness at day} → {Joint pain}	0.143	0.924	4.29
IT	long COVID	{Bone pain, Tiredness at day} → {Muscle pain}	0.143	0.924	4.29
IT	long COVID	{Hypo/anosmia, Forgetfulness} → {Imp. concentration}	0.143	0.953	2.87
IT	long COVID	{Hypo/anosmia, Imp. concentration} → {Forgetfulness}	0.143	0.836	2.9
IT	long COVID	{Fatigue, Joint pain,Bone pain} → {Muscle pain}	0.143	0.924	4.29
IT	long COVID	{Fatigue, Bone pain,Muscle pain} → {Joint pain}	0.143	0.938	4.36
IT	long COVID	{Fatigue, Joint pain,Muscle pain} → {Bone pain}	0.143	0.871	4.96
IT	long COVID	{Fatigue, Bone pain,Tiredness at day} → {Joint pain}	0.143	0.938	4.36
IT	long COVID	{Fatigue, Tachypnea,Imp. concentration} → {Forgetfulness}	0.143	0.884	3.07
AT	long COVID	{Fatigue, Hypo/ageusia,Imp. concentration} → {Tiredness at day}	0.142	0.971	2.11
AT	long COVID	{Hypo/ageusia, Tiredness at day,Imp. concentration} → {Fatigue}	0.142	0.919	2.04
AT	long COVID	{Fatigue, Tachypnea,Hypo/anosmia} → {Tiredness at day}	0.142	0.932	2.02
AT	long COVID	{Tachypnea, Hypo/anosmia,Tiredness at day} → {Fatigue}	0.142	0.919	2.04
IT	long COVID	{Hypo/ageusia, Forgetfulness} → {Imp. concentration}	0.141	0.968	2.91
IT	long COVID	{Hypo/ageusia, Imp. concentration} → {Forgetfulness}	0.141	0.822	2.85
IT	long COVID	{Hypo/anosmia, Tiredness at day,Forgetfulness} → {Imp. concentration}	0.141	0.984	2.96
IT	long COVID	{Hypo/anosmia, Tiredness at day,Imp. concentration} → {Forgetfulness}	0.141	0.845	2.93
AT	long COVID	{Fatigue, Tachycardia} → {Tiredness at day}	0.138	0.943	2.04
AT	long COVID	{Tachycardia, Tiredness at day} → {Fatigue}	0.138	0.957	2.12
AT	long COVID	{Tachypnea, Forgetfulness} → {Imp. concentration}	0.138	0.943	2.93
AT	long COVID	{Fatigue, Chest pain} → {Tachypnea}	0.136	0.844	2.26
IT	long COVID	{Fatigue, Confusion} → {Forgetfulness}	0.136	0.879	3.05
IT	long COVID	{Hypo/ageusia, Forgetfulness} → {Hypo/anosmia}	0.136	0.935	2.39
IT	long COVID	{Hypo/anosmia, Forgetfulness} → {Hypo/ageusia}	0.136	0.906	2.51
IT	long COVID	{Fatigue, Hypo/anosmia,Forgetfulness} → {Imp. concentration}	0.136	0.983	2.96
IT	long COVID	{Fatigue, Hypo/anosmia,Imp. concentration} → {Forgetfulness}	0.136	0.853	2.96
AT	long COVID	{Fatigue, Dyspnea} → {Tachypnea}	0.134	0.955	2.56
AT	long COVID	{Fatigue, Sleeplessness} → {Tiredness at day}	0.134	0.955	2.07
AT	long COVID	{Fatigue, Hypo/anosmia,Imp. concentration} → {Hypo/ageusia}	0.134	0.877	2.46
IT	long COVID	{Confusion, Tiredness at day} → {Forgetfulness}	0.133	0.905	3.14
IT	long COVID	{Fatigue, Confusion,Imp. concentration} → {Forgetfulness}	0.133	0.905	3.14
IT	long COVID	{Hypo/ageusia, Tiredness at day,Forgetfulness} → {Imp. concentration}	0.133	0.983	2.96
IT	long COVID	{Hypo/ageusia, Tiredness at day,Imp. concentration} → {Forgetfulness}	0.133	0.838	2.91
AT	long COVID	{Chest pain, Tiredness at day} → {Tachypnea}	0.132	0.84	2.25
AT	long COVID	{Fatigue, Hypo/anosmia,Hypo/ageusia,Imp. concentration} → {Tiredness at day}	0.132	0.984	2.13
AT	long COVID	{Fatigue, Hypo/anosmia,Tiredness at day,Imp. concentration} → {Hypo/ageusia}	0.132	0.887	2.49
IT	long COVID	{Tachypnea, Hypo/anosmia} → {Hypo/ageusia}	0.131	0.918	2.55
IT	long COVID	{Confusion, Tiredness at day,Imp. concentration} → {Forgetfulness}	0.131	0.918	3.19
IT	long COVID	{Joint pain, Muscle pain,Tiredness at day} → {Bone pain}	0.131	0.862	4.91
IT	long COVID	{Hypo/anosmia, Hypo/ageusia,Imp. concentration} → {Forgetfulness}	0.131	0.836	2.9
IT	long COVID	{Hypo/anosmia, Imp. concentration,Forgetfulness} → {Hypo/ageusia}	0.131	0.918	2.55
IT	long COVID	{Hypo/ageusia, Tiredness at day,Forgetfulness} → {Hypo/anosmia}	0.131	0.966	2.47
IT	long COVID	{Fatigue, Hypo/ageusia,Forgetfulness} → {Imp. concentration}	0.131	0.982	2.95
IT	long COVID	{Fatigue, Hypo/ageusia,Imp. concentration} → {Forgetfulness}	0.131	0.836	2.9
IT	long COVID	{Fatigue, Hypo/ageusia,Forgetfulness} → {Hypo/anosmia}	0.129	0.965	2.47
IT	long COVID	{Fatigue, Hypo/anosmia,Forgetfulness} → {Hypo/ageusia}	0.129	0.932	2.58
IT	long COVID	{Hypo/anosmia, Hypo/ageusia,Tiredness at day,Imp. concentration} → {Forgetfulness}	0.129	0.846	2.94
IT	long COVID	{Fatigue, Hypo/ageusia,Tiredness at day,Imp. concentration} → {Forgetfulness}	0.129	0.846	2.94
AT	long COVID	{Dyspnea, Tiredness at day} → {Tachypnea}	0.127	0.953	2.55
AT	long COVID	{Tachypnea, Imp. concentration,Forgetfulness} → {Fatigue}	0.127	0.924	2.05
AT	long COVID	{Fatigue, Tachypnea,Forgetfulness} → {Imp. concentration}	0.127	0.984	3.06
IT	long COVID	{Fatigue, Hypo/anosmia,Hypo/ageusia,Imp. concentration} → {Forgetfulness}	0.126	0.857	2.98
AT	long COVID	{Dyspnea, Tiredness at day} → {Fatigue}	0.125	0.938	2.08
AT	long COVID	{Fatigue, Tachypnea,Chest pain} → {Tiredness at day}	0.125	0.923	2
AT	long COVID	{Tachypnea, Chest pain,Tiredness at day} → {Fatigue}	0.125	0.952	2.11
AT	long COVID	{Fatigue, Chest pain,Tiredness at day} → {Tachypnea}	0.125	0.857	2.29
AT	long COVID	{Fatigue, Tachypnea,Hypo/ageusia} → {Tiredness at day}	0.125	0.952	2.06
AT	long COVID	{Tachypnea, Hypo/ageusia,Tiredness at day} → {Fatigue}	0.125	0.923	2.05
IT	long COVID	{Tachypnea, Hypo/anosmia,Tiredness at day} → {Hypo/ageusia}	0.124	0.946	2.62
AT	long COVID	{Joint pain, Tiredness at day} → {Fatigue}	0.123	0.937	2.08
AT	long COVID	{Muscle pain, Tiredness at day} → {Fatigue}	0.123	0.937	2.08
AT	long COVID	{Tachypnea, Tachycardia} → {Fatigue}	0.123	0.937	2.08
AT	long COVID	{Fatigue, Tachycardia} → {Tachypnea}	0.123	0.843	2.26
IT	long COVID	{Fatigue, Chest pain} → {Tachypnea}	0.122	0.825	2.73
IT	long COVID	{Fatigue, Tachypnea,Hypo/anosmia} → {Hypo/ageusia}	0.122	0.945	2.62
AT	long COVID	{Sleeplessness, Imp. concentration} → {Tiredness at day}	0.121	0.935	2.03
AT	long COVID	{Tachycardia, Tiredness at day} → {Tachypnea}	0.121	0.841	2.25
AT	long COVID	{Tachypnea, Tiredness at day,Forgetfulness} → {Fatigue}	0.121	0.921	2.04
AT	long COVID	{Chest pain, Imp. concentration} → {Fatigue}	0.119	0.905	2.01
AT	long COVID	{Fatigue, Tachypnea,Tachycardia} → {Tiredness at day}	0.119	0.966	2.09
AT	long COVID	{Tachypnea, Tachycardia,Tiredness at day} → {Fatigue}	0.119	0.983	2.18
AT	long COVID	{Fatigue, Tachycardia,Tiredness at day} → {Tachypnea}	0.119	0.864	2.31
AT	long COVID	{Tachypnea, Tiredness at day,Imp. concentration,Forgetfulness} → {Fatigue}	0.119	0.966	2.14
IT	long COVID	{Dyspnea} → {Tachypnea}	0.119	0.879	2.91
AT	long COVID	{Hypo/anosmia, Forgetfulness} → {Imp. concentration}	0.117	0.875	2.72
IT	long COVID	{Sleeplessness, Tiredness at day} → {Imp. concentration}	0.117	0.82	2.46
AT	long COVID	{Tachycardia, Imp. concentration} → {Tiredness at day}	0.115	0.965	2.09
AT	long COVID	{Fatigue, Chest pain,Imp. concentration} → {Tiredness at day}	0.115	0.965	2.09
AT	long COVID	{Chest pain, Tiredness at day,Imp. concentration} → {Fatigue}	0.115	0.948	2.1
AT	long COVID	{Tachypnea, Hypo/anosmia,Imp. concentration} → {Fatigue}	0.115	0.917	2.03
IT	long COVID	{Chest pain, Tiredness at day} → {Tachypnea}	0.115	0.86	2.85
IT	long COVID	{Muscle pain, Forgetfulness} → {Imp. concentration}	0.115	0.925	2.78
IT	long COVID	{Muscle pain, Imp. concentration} → {Forgetfulness}	0.115	0.803	2.79
AT	long COVID	{Dry cough, Tiredness at day} → {Fatigue}	0.113	0.931	2.06
IT	long COVID	{Fatigue, Dyspnea} → {Tachypnea}	0.112	0.906	3
IT	long COVID	{Muscle pain, Tiredness at day,Imp. concentration} → {Forgetfulness}	0.112	0.814	2.82
AT	long COVID	{Dyspnea, Chest pain} → {Tachypnea}	0.111	0.964	2.58
AT	long COVID	{Tachycardia, Imp. concentration} → {Fatigue}	0.111	0.93	2.06
AT	long COVID	{Hypo/ageusia, Forgetfulness} → {Hypo/anosmia}	0.111	0.946	2.36
AT	long COVID	{Hypo/anosmia, Forgetfulness} → {Hypo/ageusia}	0.111	0.828	2.32
AT	long COVID	{Fatigue, Tachycardia,Imp. concentration} → {Tiredness at day}	0.111	1	2.17
AT	long COVID	{Tachycardia, Tiredness at day,Imp. concentration} → {Fatigue}	0.111	0.964	2.14
AT	long COVID	{Fatigue, Tachycardia,Tiredness at day} → {Imp. concentration}	0.111	0.803	2.5
AT	long COVID	{Tachypnea, Hypo/anosmia,Tiredness at day,Imp. concentration} → {Fatigue}	0.111	0.964	2.14
IT	long COVID	{Dyspnea, Tiredness at day} → {Tachypnea}	0.11	0.94	3.11
IT	long COVID	{Fatigue, Sleeplessness} → {Imp. concentration}	0.11	0.839	2.52
IT	long COVID	{Joint pain, Hypo/anosmia} → {Hypo/ageusia}	0.11	0.922	2.56
IT	long COVID	{Fatigue, Muscle pain,Imp. concentration} → {Forgetfulness}	0.11	0.81	2.81
AT	long COVID	{Dry cough, Tachypnea} → {Fatigue}	0.109	0.912	2.02
AT	long COVID	{Joint pain, Muscle pain} → {Fatigue}	0.109	0.912	2.02
AT	long COVID	{Fatigue, Joint pain} → {Muscle pain}	0.109	0.8	5.25
AT	long COVID	{Fatigue, Muscle pain} → {Joint pain}	0.109	0.812	5.26
AT	long COVID	{Chest pain, Imp. concentration} → {Tachypnea}	0.109	0.825	2.21
IT	long COVID	{Joint pain, Forgetfulness} → {Imp. concentration}	0.108	0.92	2.77
IT	long COVID	{Fatigue, Sleeplessness,Tiredness at day} → {Imp. concentration}	0.108	0.852	2.56
IT	long COVID	{Fatigue, Joint pain,Imp. concentration} → {Forgetfulness}	0.108	0.807	2.8
AT	long COVID	{Bone pain} → {Joint pain}	0.106	0.864	5.6
AT	long COVID	{Tachypnea, Sleeplessness} → {Tiredness at day}	0.106	0.927	2.01
AT	long COVID	{Fatigue, Sleeplessness,Imp. concentration} → {Tiredness at day}	0.106	0.981	2.13
AT	long COVID	{Tachypnea, Hypo/ageusia,Imp. concentration} → {Fatigue}	0.106	0.944	2.09
AT	long COVID	{Fatigue, Tachypnea,Hypo/ageusia} → {Imp. concentration}	0.106	0.81	2.52
AT	long COVID	{Tachypnea, Hypo/ageusia,Imp. concentration} → {Tiredness at day}	0.106	0.944	2.05
IT	long COVID	{Hypo/ageusia, Confusion} → {Imp. concentration}	0.105	0.978	2.94
IT	long COVID	{Tachypnea, Joint pain} → {Muscle pain}	0.105	0.849	3.94
IT	long COVID	{Tachypnea, Muscle pain} → {Joint pain}	0.105	0.818	3.8
IT	long COVID	{Muscle pain, Hypo/ageusia} → {Hypo/anosmia}	0.105	0.938	2.4
IT	long COVID	{Muscle pain, Hypo/anosmia} → {Hypo/ageusia}	0.105	0.918	2.55
IT	long COVID	{Joint pain, Tiredness at day,Imp. concentration} → {Forgetfulness}	0.105	0.804	2.79
IT	long COVID	{Fatigue, Joint pain,Tiredness at day,Imp. concentration} → {Forgetfulness}	0.105	0.818	2.84
AT	long COVID	{Muscle pain, Imp. concentration} → {Fatigue}	0.104	0.962	2.13
AT	long COVID	{Muscle pain, Imp. concentration} → {Tiredness at day}	0.104	0.962	2.08
AT	long COVID	{Tachypnea, Hypo/anosmia,Imp. concentration} → {Hypo/ageusia}	0.104	0.833	2.33
AT	long COVID	{Fatigue, Tachypnea,Hypo/ageusia,Imp. concentration} → {Tiredness at day}	0.104	0.98	2.12
AT	long COVID	{Tachypnea, Hypo/ageusia,Tiredness at day,Imp. concentration} → {Fatigue}	0.104	0.98	2.17
AT	long COVID	{Fatigue, Tachypnea,Hypo/ageusia,Tiredness at day} → {Imp. concentration}	0.104	0.833	2.59
IT	long COVID	{Bone pain, Imp. concentration} → {Muscle pain}	0.103	0.917	4.25
IT	long COVID	{Fatigue, Tachypnea,Joint pain} → {Muscle pain}	0.103	0.863	4
IT	long COVID	{Fatigue, Tachypnea,Muscle pain} → {Joint pain}	0.103	0.83	3.85
AT	long COVID	{Dizziness} → {Fatigue}	0.102	0.907	2.01
AT	long COVID	{Bone pain} → {Muscle pain}	0.102	0.831	5.45
AT	long COVID	{Tachypnea, Muscle pain} → {Fatigue}	0.102	0.942	2.09
AT	long COVID	{Tachypnea, Muscle pain} → {Tiredness at day}	0.102	0.942	2.04
AT	long COVID	{Fatigue, Muscle pain,Imp. concentration} → {Tiredness at day}	0.102	0.98	2.12
AT	long COVID	{Muscle pain, Tiredness at day,Imp. concentration} → {Fatigue}	0.102	0.98	2.17
AT	long COVID	{Fatigue, Muscle pain,Tiredness at day} → {Imp. concentration}	0.102	0.831	2.58
AT	long COVID	{Tachypnea, Chest pain,Imp. concentration} → {Fatigue}	0.102	0.942	2.09
AT	long COVID	{Fatigue, Chest pain,Imp. concentration} → {Tachypnea}	0.102	0.86	2.3
AT	long COVID	{Hypo/anosmia, Hypo/ageusia,Forgetfulness} → {Tiredness at day}	0.102	0.925	2
AT	long COVID	{Hypo/ageusia, Tiredness at day,Forgetfulness} → {Hypo/anosmia}	0.102	0.961	2.4
AT	long COVID	{Hypo/anosmia, Tiredness at day,Forgetfulness} → {Hypo/ageusia}	0.102	0.875	2.45
IT	long COVID	{Sleeplessness, Forgetfulness} → {Imp. concentration}	0.101	0.956	2.87
IT	long COVID	{Sleeplessness, Imp. concentration} → {Forgetfulness}	0.101	0.827	2.87
IT	long COVID	{Fatigue, Hypo/ageusia,Confusion} → {Imp. concentration}	0.101	1	3.01
IT	long COVID	{Fatigue, Bone pain,Imp. concentration} → {Joint pain}	0.101	0.935	4.34
IT	long COVID	{Tachypnea, Joint pain,Tiredness at day} → {Muscle pain}	0.101	0.86	3.99
IT	long COVID	{Fatigue, Tachypnea,Joint pain,Tiredness at day} → {Muscle pain}	0.101	0.878	4.07
AT	long COVID	{Joint pain, Imp. concentration} → {Fatigue}	0.1	0.96	2.13
AT	long COVID	{Joint pain, Imp. concentration} → {Tiredness at day}	0.1	0.96	2.08
AT	long COVID	{Tachypnea, Chest pain,Imp. concentration} → {Tiredness at day}	0.1	0.923	2

### Sheet: Table S4
Cohort	Time	Symptoms	Support	Confidence	Lift
IT	PASC	{Tiredness at day} → {Fatigue}	0.274	0.836	2.5
IT	PASC	{Fatigue} → {Tiredness at day}	0.274	0.818	2.5
IT	PASC	{Forgetfulness} → {Imp. concentration}	0.225	0.857	3.21
IT	PASC	{Imp. concentration} → {Forgetfulness}	0.225	0.842	3.21
IT	PASC	{Imp. concentration} → {Tiredness at day}	0.215	0.807	2.46
IT	PASC	{Hypo/ageusia} → {Hypo/anosmia}	0.201	0.956	3.55
IT	PASC	{Tiredness at day, Imp. concentration} → {Fatigue}	0.199	0.924	2.76
IT	PASC	{Fatigue, Imp. concentration} → {Tiredness at day}	0.199	0.944	2.88
AT	PASC	{Hypo/ageusia} → {Hypo/anosmia}	0.198	0.88	2.93
AT	PASC	{Imp. concentration} → {Tiredness at day}	0.188	0.841	2.62
IT	PASC	{Imp. concentration, Forgetfulness} → {Tiredness at day}	0.185	0.823	2.51
IT	PASC	{Tiredness at day, Forgetfulness} → {Imp. concentration}	0.185	0.963	3.61
IT	PASC	{Tiredness at day, Imp. concentration} → {Forgetfulness}	0.185	0.859	3.27
IT	PASC	{Fatigue, Forgetfulness} → {Imp. concentration}	0.176	0.949	3.56
IT	PASC	{Tiredness at day, Forgetfulness} → {Fatigue}	0.176	0.915	2.73
IT	PASC	{Fatigue, Forgetfulness} → {Tiredness at day}	0.176	0.949	2.9
IT	PASC	{Fatigue, Imp. concentration,Forgetfulness} → {Tiredness at day}	0.169	0.96	2.93
AT	PASC	{Fatigue, Imp. concentration} → {Tiredness at day}	0.152	0.948	2.95
AT	PASC	{Tiredness at day, Imp. concentration} → {Fatigue}	0.152	0.811	3.04
AT	PASC	{Forgetfulness} → {Imp. concentration}	0.144	0.802	3.59
IT	PASC	{Tachypnea, Tiredness at day} → {Fatigue}	0.141	0.909	2.71
IT	PASC	{Fatigue, Tachypnea} → {Tiredness at day}	0.141	0.87	2.65
AT	PASC	{Fatigue, Tachypnea} → {Tiredness at day}	0.129	0.816	2.54
AT	PASC	{Tachypnea, Tiredness at day} → {Fatigue}	0.129	0.827	3.09
AT	PASC	{Tiredness at day, Forgetfulness} → {Imp. concentration}	0.121	0.906	4.06
IT	PASC	{Tachypnea, Forgetfulness} → {Imp. concentration}	0.119	0.962	3.6
IT	PASC	{Tachypnea, Imp. concentration} → {Forgetfulness}	0.119	0.962	3.67
IT	PASC	{Hypo/ageusia, Tiredness at day} → {Hypo/anosmia}	0.115	0.98	3.64
IT	PASC	{Hypo/anosmia, Tiredness at day} → {Hypo/ageusia}	0.115	0.86	4.08
IT	PASC	{Tachypnea, Forgetfulness} → {Tiredness at day}	0.115	0.925	2.82
IT	PASC	{Tachypnea, Imp. concentration} → {Tiredness at day}	0.115	0.925	2.82
AT	PASC	{Fatigue, Forgetfulness} → {Tiredness at day}	0.113	0.947	2.95
AT	PASC	{Tiredness at day, Forgetfulness} → {Fatigue}	0.113	0.844	3.16
AT	PASC	{Fatigue, Forgetfulness} → {Imp. concentration}	0.111	0.93	4.16
IT	PASC	{Tachypnea, Forgetfulness} → {Fatigue}	0.11	0.887	2.65
IT	PASC	{Tachypnea, Imp. concentration} → {Fatigue}	0.11	0.887	2.65
AT	PASC	{Tachypnea, Imp. concentration} → {Tiredness at day}	0.109	0.881	2.74
IT	PASC	{Confusion} → {Imp. concentration}	0.108	0.979	3.67
IT	PASC	{Muscle pain} → {Fatigue}	0.108	0.868	2.59
IT	PASC	{Tachypnea, Tiredness at day,Forgetfulness} → {Fatigue}	0.108	0.939	2.8
IT	PASC	{Fatigue, Tachypnea,Forgetfulness} → {Tiredness at day}	0.108	0.979	2.99
IT	PASC	{Tachypnea, Tiredness at day,Imp. concentration} → {Fatigue}	0.108	0.939	2.8
IT	PASC	{Fatigue, Tachypnea,Imp. concentration} → {Tiredness at day}	0.108	0.979	2.99
AT	PASC	{Fatigue, Imp. concentration,Forgetfulness} → {Tiredness at day}	0.106	0.962	2.99
AT	PASC	{Tiredness at day, Imp. concentration,Forgetfulness} → {Fatigue}	0.106	0.879	3.29
AT	PASC	{Fatigue, Tiredness at day,Forgetfulness} → {Imp. concentration}	0.106	0.944	4.23
IT	PASC	{Sleeplessness} → {Tiredness at day}	0.105	0.918	2.8
IT	PASC	{Fatigue, Hypo/anosmia} → {Tiredness at day}	0.105	0.9	2.74
IT	PASC	{Muscle pain} → {Tiredness at day}	0.101	0.811	2.47
AT	PASC	{Tachypnea, Imp. concentration} → {Fatigue}	0.1	0.814	3.04

### Sheet: Table S5
Variable	Cluster #1	Cluster #2	Cluster #3	Significance	Effect size
Sex	female: 79% (n = 77) male: 21% (n = 21) complete: n = 98	female: 57% (n = 140) male: 43% (n = 106) complete: n = 246	female: 76% (n = 103) male: 24% (n = 32) complete: n = 135	p < 0.001	V = 0.22
Age, years	median: 42 [IQR: 30 - 50] range: 21 - 80 complete: n = 98	median: 43 [IQR: 29 - 53] range: 18 - 77 complete: n = 246	median: 48 [IQR: 38 - 53] range: 21 - 70 complete: n = 135	p = 0.045	η² = 0.012
BMI before COVID-19	normal: 62% (n = 60) overweight: 24% (n = 23) obesity: 14% (n = 14) complete: n = 97	normal: 55% (n = 133) overweight: 29% (n = 70) obesity: 17% (n = 41) complete: n = 244	normal: 47% (n = 64) overweight: 31% (n = 42) obesity: 21% (n = 29) complete: n = 135	ns (p = 0.39)	V = 0.073
Education	non-tertiary: 64% (n = 62) tertiary: 36% (n = 35) complete: n = 97	non-tertiary: 63% (n = 154) tertiary: 37% (n = 92) complete: n = 246	non-tertiary: 64% (n = 86) tertiary: 36% (n = 49) complete: n = 135	ns (p = 0.99)	V = 0.012
Employment status	employed: 87% (n = 85) unemployed: 7.1% (n = 7) leave: 3.1% (n = 3) retired: 3.1% (n = 3) complete: n = 98	employed: 80% (n = 198) unemployed: 9.3% (n = 23) leave: 1.6% (n = 4) retired: 8.5% (n = 21) complete: n = 246	employed: 85% (n = 115) unemployed: 7.4% (n = 10) leave: 0.74% (n = 1) retired: 6.7% (n = 9) complete: n = 135	ns (p = 0.56)	V = 0.079
Observation time	median: 180 [IQR: 130 - 210] range: 93 - 400 complete: n = 98	median: 190 [IQR: 130 - 220] range: 90 - 400 complete: n = 246	median: 180 [IQR: 140 - 220] range: 90 - 380 complete: n = 135	ns (p = 0.85)	η² = -0.0029
Comorbidity	46% (n = 45) complete: n = 98	44% (n = 109) complete: n = 246	61% (n = 83) complete: n = 135	p = 0.0095	V = 0.15
Hypertension	9.2% (n = 9) complete: n = 98	10% (n = 25) complete: n = 246	13% (n = 17) complete: n = 135	ns (p = 0.82)	V = 0.041
Cardiovascular disease	0% (n = 0) complete: n = 98	2.8% (n = 7) complete: n = 246	2.2% (n = 3) complete: n = 135	ns (p = 0.36)	V = 0.076
Diabetes	2% (n = 2) complete: n = 98	1.6% (n = 4) complete: n = 246	0.74% (n = 1) complete: n = 135	ns (p = 0.82)	V = 0.04
Pulmonary disease	0% (n = 0) complete: n = 98	4.5% (n = 11) complete: n = 246	5.2% (n = 7) complete: n = 135	ns (p = 0.14)	V = 0.1
Gastrointestinal disease	1% (n = 1) complete: n = 98	2% (n = 5) complete: n = 246	1.5% (n = 2) complete: n = 135	ns (p = 0.88)	V = 0.032
Malignancy	0% (n = 0) complete: n = 98	0.81% (n = 2) complete: n = 246	5.9% (n = 8) complete: n = 135	p = 0.0025	V = 0.17
Hay fever/allergy	13% (n = 13) complete: n = 98	17% (n = 41) complete: n = 246	25% (n = 34) complete: n = 135	ns (p = 0.073)	V = 0.12
Autoimmunity	7.1% (n = 7) complete: n = 98	4.1% (n = 10) complete: n = 246	11% (n = 15) complete: n = 135	ns (p = 0.056)	V = 0.12
Freq. resp. infections	5.1% (n = 5) complete: n = 98	5.3% (n = 13) complete: n = 246	10% (n = 14) complete: n = 135	ns (p = 0.2)	V = 0.093
Freq. bact. Infections	1% (n = 1) complete: n = 98	3.7% (n = 9) complete: n = 246	9.6% (n = 13) complete: n = 135	p = 0.01	V = 0.15
Pre-CoV depression/anxiety	6.1% (n = 6) complete: n = 98	2.8% (n = 7) complete: n = 246	9.6% (n = 13) complete: n = 135	p = 0.038	V = 0.13
Pre-CoV sleep disorders	5.1% (n = 5) complete: n = 98	2.4% (n = 6) complete: n = 246	4.4% (n = 6) complete: n = 135	ns (p = 0.53)	V = 0.063
Daily medication	absent: 66% (n = 65) 1 - 4 drugs: 30% (n = 29) 5 drugs and more: 4.1% (n = 4) complete: n = 98	absent: 66% (n = 162) 1 - 4 drugs: 33% (n = 80) 5 drugs and more: 1.6% (n = 4) complete: n = 246	absent: 50% (n = 68) 1 - 4 drugs: 49% (n = 66) 5 drugs and more: 0.74% (n = 1) complete: n = 135	p = 0.0092	V = 0.13

### Sheet: Table S6
Variable	Cluster #1	Cluster #2	Cluster #3	Significance	Effect size
Sex	female: 83% (n = 54) male: 17% (n = 11) complete: n = 65	female: 63% (n = 150) male: 37% (n = 87) complete: n = 237	female: 77% (n = 96) male: 23% (n = 29) complete: n = 125	p = 0.0032	V = 0.18
Age, years	median: 46 [IQR: 34 - 55] range: 18 - 71 complete: n = 65	median: 43 [IQR: 32 - 53] range: 18 - 77 complete: n = 237	median: 48 [IQR: 38 - 56] range: 19 - 95 complete: n = 125	p = 0.024	η² = 0.016
BMI before COVID-19	normal: 82% (n = 53) overweight: 12% (n = 8) obesity: 6.2% (n = 4) complete: n = 65	normal: 67% (n = 155) overweight: 26% (n = 61) obesity: 6.5% (n = 15) complete: n = 231	normal: 57% (n = 70) overweight: 28% (n = 35) obesity: 15% (n = 18) complete: n = 123	p = 0.0077	V = 0.14
Education	non-tertiary: 57% (n = 37) tertiary: 43% (n = 28) complete: n = 65	non-tertiary: 57% (n = 135) tertiary: 43% (n = 102) complete: n = 237	non-tertiary: 62% (n = 78) tertiary: 38% (n = 47) complete: n = 125	ns (p = 0.6)	V = 0.05
Employment status	employed: 80% (n = 52) unemployed: 11% (n = 7) leave: 3.1% (n = 2) retired: 6.2% (n = 4) complete: n = 65	employed: 79% (n = 188) unemployed: 11% (n = 27) leave: 2.5% (n = 6) retired: 6.8% (n = 16) complete: n = 237	employed: 86% (n = 108) unemployed: 4.8% (n = 6) leave: 0% (n = 0) retired: 8.8% (n = 11) complete: n = 125	ns (p = 0.27)	V = 0.1
Observation time	median: 140 [IQR: 120 - 280] range: 92 - 370 complete: n = 65	median: 140 [IQR: 110 - 260] range: 90 - 390 complete: n = 237	median: 140 [IQR: 120 - 300] range: 90 - 380 complete: n = 125	ns (p = 0.21)	η² = 0.0045
Comorbidity	35% (n = 23) complete: n = 65	38% (n = 89) complete: n = 237	58% (n = 73) complete: n = 125	p < 0.001	V = 0.2
Hypertension	7.7% (n = 5) complete: n = 65	6.8% (n = 16) complete: n = 237	12% (n = 15) complete: n = 125	ns (p = 0.28)	V = 0.083
Cardiovascular disease	0% (n = 0) complete: n = 65	3.4% (n = 8) complete: n = 237	4% (n = 5) complete: n = 125	ns (p = 0.34)	V = 0.077
Diabetes	0% (n = 0) complete: n = 65	0% (n = 0) complete: n = 237	0.8% (n = 1) complete: n = 125	ns (p = 0.34)	V = 0.075
Pulmonary disease	3.1% (n = 2) complete: n = 65	2.1% (n = 5) complete: n = 237	4% (n = 5) complete: n = 125	ns (p = 0.6)	V = 0.051
Gastrointestinal disease	0% (n = 0) complete: n = 65	0.42% (n = 1) complete: n = 237	1.6% (n = 2) complete: n = 125	ns (p = 0.37)	V = 0.071
Malignancy	6.2% (n = 4) complete: n = 65	2.5% (n = 6) complete: n = 237	5.6% (n = 7) complete: n = 125	ns (p = 0.28)	V = 0.083
Hay fever/allergy	7.7% (n = 5) complete: n = 65	11% (n = 27) complete: n = 237	15% (n = 19) complete: n = 125	ns (p = 0.34)	V = 0.076
Autoimmunity	6.2% (n = 4) complete: n = 65	4.6% (n = 11) complete: n = 237	9.6% (n = 12) complete: n = 125	ns (p = 0.25)	V = 0.089
Freq. resp. infections	0% (n = 0) complete: n = 65	1.3% (n = 3) complete: n = 237	8.8% (n = 11) complete: n = 125	p < 0.001	V = 0.2
Freq. bact. Infections	0% (n = 0) complete: n = 65	0.42% (n = 1) complete: n = 237	3.2% (n = 4) complete: n = 125	ns (p = 0.071)	V = 0.12
Pre-CoV depression/anxiety	4.6% (n = 3) complete: n = 65	3% (n = 7) complete: n = 237	9.6% (n = 12) complete: n = 125	p = 0.044	V = 0.13
Pre-CoV sleep disorders	3.1% (n = 2) complete: n = 65	1.7% (n = 4) complete: n = 237	11% (n = 14) complete: n = 125	p < 0.001	V = 0.2
Daily medication	absent: 75% (n = 49) 1 - 4 drugs: 25% (n = 16) 5 drugs and more: 0% (n = 0) complete: n = 65	absent: 81% (n = 191) 1 - 4 drugs: 19% (n = 45) 5 drugs and more: 0.42% (n = 1) complete: n = 237	absent: 62% (n = 77) 1 - 4 drugs: 36% (n = 45) 5 drugs and more: 2.4% (n = 3) complete: n = 125	p = 0.0032	V = 0.14

### Sheet: Table S7
Variable	Cluster #1	Cluster #2	Cluster #3	Significance	Effect size
SARS-CoV2 outbreak	spring 2020: 55% (n = 54) summer/fall 2020: 43% (n = 42) winter/spring 2021: 2% (n = 2) complete: n = 98	spring 2020: 63% (n = 156) summer/fall 2020: 35% (n = 87) winter/spring 2021: 1.2% (n = 3) complete: n = 246	spring 2020: 53% (n = 71) summer/fall 2020: 47% (n = 64) winter/spring 2021: 0% (n = 0) complete: n = 135	ns (p = 0.16)	V = 0.09
Severe illness feeling	1 week: 52% (n = 51) 2 weeks: 26% (n = 25) 3 weeks: 8.2% (n = 8) 4 weeks: 8.2% (n = 8) over 4 weeks: 6.1% (n = 6) complete: n = 98	1 week: 69% (n = 170) 2 weeks: 19% (n = 46) 3 weeks: 6.9% (n = 17) 4 weeks: 4.1% (n = 10) over 4 weeks: 1.2% (n = 3) complete: n = 246	1 week: 24% (n = 33) 2 weeks: 22% (n = 30) 3 weeks: 14% (n = 19) 4 weeks: 12% (n = 16) over 4 weeks: 27% (n = 37) complete: n = 135	p < 0.001	V = 0.34
# acute symptoms	median: 15 [IQR: 11 - 18] range: 2 - 30 complete: n = 98	median: 11 [IQR: 8 - 15] range: 1 - 28 complete: n = 246	median: 20 [IQR: 16 - 23] range: 4 - 42 complete: n = 135	p < 0.001	η² = 0.26
# persistent symptoms	median: 3 [IQR: 2 - 5] range: 1 - 12 complete: n = 98	median: 0 [IQR: 0 - 1] range: 0 - 6 complete: n = 246	median: 7 [IQR: 4 - 12] range: 1 - 34 complete: n = 135	p < 0.001	η² = 0.72
Weight loss, kg	median: 0.5 [IQR: 0 - 3] range: 0 - 8 complete: n = 98	median: 0 [IQR: 0 - 2.1] range: 0 - 11 complete: n = 244	median: 2 [IQR: 0 - 4.5] range: 0 - 15 complete: n = 134	p < 0.001	η² = 0.039
Hair loss	19% (n = 19) complete: n = 98	9.3% (n = 23) complete: n = 246	30% (n = 41) complete: n = 135	p < 0.001	V = 0.24
Incomplete recovery	62% (n = 61) complete: n = 98	22% (n = 55) complete: n = 245	73% (n = 98) complete: n = 135	p < 0.001	V = 0.47
Physical performance loss, percent	median: 10 [IQR: 4 - 25] range: 0 - 69 complete: n = 98	median: 3.5 [IQR: 0 - 14] range: 0 - 100 complete: n = 244	median: 25 [IQR: 15 - 42] range: 0 - 92 complete: n = 134	p < 0.001	η² = 0.26
New medication after COVID-19	7.1% (n = 7) complete: n = 98	7.3% (n = 18) complete: n = 246	24% (n = 32) complete: n = 135	p < 0.001	V = 0.23
Subjective need for rehabilitation	13% (n = 13) complete: n = 98	6.5% (n = 16) complete: n = 246	42% (n = 56) complete: n = 134	p < 0.001	V = 0.4
ANX score	median: 0 [IQR: 0 - 2] range: 0 - 5 complete: n = 98	median: 0 [IQR: 0 - 1] range: 0 - 6 complete: n = 246	median: 1.5 [IQR: 0 - 2] range: 0 - 6 complete: n = 134	p < 0.001	η² = 0.11
DPR score	median: 1 [IQR: 0 - 2] range: 0 - 6 complete: n = 98	median: 0 [IQR: 0 - 2] range: 0 - 6 complete: n = 246	median: 2 [IQR: 1 - 3] range: 0 - 6 complete: n = 135	p < 0.001	η² = 0.15
Stress score	median: 3.5 [IQR: 2 - 6] range: 0 - 19 complete: n = 98	median: 3 [IQR: 1 - 5] range: 0 - 16 complete: n = 246	median: 5 [IQR: 3 - 9] range: 0 - 16 complete: n = 135	p < 0.001	η² = 0.064
OMH score	median: 1 [IQR: 0 - 1] range: 0 - 3 complete: n = 98	median: 1 [IQR: 0 - 1] range: 0 - 3 complete: n = 246	median: 1 [IQR: 1 - 2] range: 0 - 3 complete: n = 135	p < 0.001	η² = 0.072
QoL score	median: 1 [IQR: 1 - 1] range: 0 - 3 complete: n = 98	median: 1 [IQR: 0 - 1] range: 0 - 3 complete: n = 246	median: 1 [IQR: 1 - 2] range: 0 - 3 complete: n = 135	p < 0.001	η² = 0.052

### Sheet: Table S8
Variable	Cluster #1	Cluster #2	Cluster #3	Significance	Effect size
SARS-CoV2 outbreak	spring 2020: 34% (n = 22) summer/fall 2020: 65% (n = 42) winter/spring 2021: 1.5% (n = 1) complete: n = 65	spring 2020: 28% (n = 67) summer/fall 2020: 71% (n = 169) winter/spring 2021: 0.42% (n = 1) complete: n = 237	spring 2020: 32% (n = 40) summer/fall 2020: 68% (n = 85) winter/spring 2021: 0% (n = 0) complete: n = 125	ns (p = 0.55)	V = 0.062
Severe illness feeling	1 week: 43% (n = 28) 2 weeks: 25% (n = 16) 3 weeks: 12% (n = 8) 4 weeks: 11% (n = 7) over 4 weeks: 9.2% (n = 6) complete: n = 65	1 week: 67% (n = 157) 2 weeks: 15% (n = 36) 3 weeks: 8.1% (n = 19) 4 weeks: 6.8% (n = 16) over 4 weeks: 3% (n = 7) complete: n = 235	1 week: 20% (n = 25) 2 weeks: 18% (n = 23) 3 weeks: 16% (n = 20) 4 weeks: 13% (n = 16) over 4 weeks: 33% (n = 41) complete: n = 125	p < 0.001	V = 0.35
# acute symptoms	median: 14 [IQR: 9 - 19] range: 4 - 31 complete: n = 65	median: 12 [IQR: 8 - 15] range: 2 - 30 complete: n = 237	median: 21 [IQR: 16 - 26] range: 8 - 38 complete: n = 125	p < 0.001	η² = 0.3
# persistent symptoms	median: 2 [IQR: 2 - 4] range: 1 - 11 complete: n = 65	median: 0 [IQR: 0 - 1] range: 0 - 7 complete: n = 237	median: 8 [IQR: 5 - 12] range: 2 - 27 complete: n = 125	p < 0.001	η² = 0.67
Weight loss, kg	median: 0 [IQR: 0 - 2] range: 0 - 5 complete: n = 65	median: 0 [IQR: 0 - 2] range: 0 - 8 complete: n = 236	median: 2 [IQR: 0 - 4] range: 0 - 15 complete: n = 124	p < 0.001	η² = 0.049
Hair loss	25% (n = 16) complete: n = 65	9.7% (n = 23) complete: n = 237	31% (n = 39) complete: n = 125	p < 0.001	V = 0.25
Incomplete recovery	55% (n = 35) complete: n = 64	18% (n = 43) complete: n = 235	65% (n = 81) complete: n = 125	p < 0.001	V = 0.45
Physical performance loss, percent	median: 10 [IQR: 1 - 20] range: 0 - 58 complete: n = 65	median: 5 [IQR: 0 - 16] range: 0 - 60 complete: n = 231	median: 29 [IQR: 20 - 50] range: 0 - 93 complete: n = 124	p < 0.001	η² = 0.29
New medication after COVID-19	13% (n = 8) complete: n = 63	8.2% (n = 19) complete: n = 231	20% (n = 25) complete: n = 123	p = 0.0092	V = 0.16
Subjective need for rehabilitation	17% (n = 11) complete: n = 65	3.8% (n = 9) complete: n = 235	34% (n = 42) complete: n = 124	p < 0.001	V = 0.37
ANX score	median: 1 [IQR: 0 - 2] range: 0 - 6 complete: n = 65	median: 0 [IQR: 0 - 2] range: 0 - 6 complete: n = 237	median: 2 [IQR: 1 - 4] range: 0 - 6 complete: n = 125	p < 0.001	η² = 0.14
DPR score	median: 2 [IQR: 0 - 2] range: 0 - 6 complete: n = 65	median: 1 [IQR: 0 - 2] range: 0 - 6 complete: n = 236	median: 2 [IQR: 2 - 4] range: 0 - 6 complete: n = 125	p < 0.001	η² = 0.16
Stress score	median: 4 [IQR: 1 - 6] range: 0 - 13 complete: n = 65	median: 3 [IQR: 1 - 6] range: 0 - 14 complete: n = 235	median: 6 [IQR: 4 - 9] range: 0 - 15 complete: n = 125	p < 0.001	η² = 0.11
OMH score	median: 1 [IQR: 0 - 1] range: 0 - 2 complete: n = 65	median: 1 [IQR: 0 - 1] range: 0 - 3 complete: n = 237	median: 1 [IQR: 1 - 2] range: 0 - 3 complete: n = 125	p < 0.001	η² = 0.1
QoL score	median: 1 [IQR: 1 - 1] range: 0 - 3 complete: n = 65	median: 1 [IQR: 0 - 1] range: 0 - 3 complete: n = 237	median: 1 [IQR: 1 - 2] range: 0 - 3 complete: n = 125	p < 0.001	η² = 0.095
